# Scaling rules for pandemics: Estimating infected fraction from identified cases for the SARS-Cov-2 Pandemic

**DOI:** 10.1101/2022.09.05.22279599

**Authors:** Mingyang Ma, Mary Zsolway, Ayush Tarafder, Sebastian Doniach, Gyan Bhanot

**Author notes:** Corresponding Author, Address: 136 Frelinghuysen Rd, Busch Campus, Rutgers Univerrsity, Piscataway, NJ 08854, USA.

## Abstract

Using a modified form of the SIR model, we show that, under general conditions, all pandemics exhibit certain scaling rules. Using only daily data for symptomatic, confirmed cases, these scaling rules can be used to estimate: (i) r_eff_, the effective pandemic R-parameter; (ii) f_tot_, the fraction of *exposed* individuals that were infected (symptomatic and asymptomatic); (iii) L_eff,_ the effective latency, the average number of days an infected individual is able to infect others in the pool of susceptible individuals; and (iv) α, the probability of infection per contact between infected and susceptible individuals. We validate the scaling rules using an example and then apply our method to estimate r_eff_, f_tot_, L_eff_ and α for the first phase of the SARS-Cov-2, Covid-19 pandemic for several countries where there was a well separated first peak in identified infected daily cases after the outbreak of the pandemic in early 2020. Our results are general and can be applied to any pandemic.
