## Supplementary Tables and Figures for "Scaling rules for pandemics: Estimating infected fraction from identified cases for the SARS-Cov-2 Pandemic": Supplementary Table 1.xlsx

### Sheet: data
r_eff	L_X/L_eff = Location of peak in X(tau)/N in units of tau = t/L_eff	W_X/L_eff = Width of the peak in X(tau)/N in units of tau = t/L_eff	H_X/N = maximum fraction infected in a day.	f_tot = fraction of suscptible individuals infected at t=infinity	L_X/W_X
1.02	296.84	175.89	0.00019498	0.039075	1.68765
1.03	199.78	118.02	0.00043034	0.057777	1.69276
1.04	150.09	89.138	0.00075094	0.075941	1.68379
1.05	120.02	71.601	0.0011541	0.093622	1.67623
1.06	100.32	59.707	0.0016398	0.11116	1.68021
1.07	85.892	51.437	0.0021912	0.12789	1.66985
1.08	75.199	45.199	0.0028159	0.14441	1.66373
1.09	66.865	40.214	0.0035118	0.16059	1.66273
1.1	60.304	36.331	0.0042694	0.17615	1.65985
1.11	54.842	33.058	0.0050898	0.1913	1.65896
1.12	50.301	30.41	0.0059647	0.20626	1.65409
1.13	46.491	28.194	0.006894	0.22086	1.64897
1.14	43.201	26.271	0.0078803	0.23426	1.64444
1.15	40.343	24.537	0.0089165	0.24885	1.64417
1.16	37.83	23.071	0.0099995	0.26251	1.63972
1.17	35.651	21.819	0.011128	0.27563	1.63394
1.18	33.656	20.692	0.012293	0.28876	1.62652
1.19	31.9	19.66	0.013503	0.30138	1.62258
1.2	30.352	18.671	0.014764	0.31374	1.62562
1.21	28.918	17.835	0.016052	0.32585	1.62142
1.22	27.637	17.137	0.017352	0.33762	1.61271
1.23	26.459	16.439	0.018706	0.34907	1.60953
1.24	25.429	15.8	0.020088	0.36037	1.60943
1.25	24.385	15.165	0.021538	0.3713	1.60798
1.26	23.464	14.613	0.022986	0.38207	1.60569
1.27	22.61	14.114	0.024461	0.3925	1.60196
1.28	21.796	13.668	0.025955	0.40299	1.59467
1.29	21.056	13.233	0.027479	0.41309	1.59117
1.3	20.416	12.853	0.028977	0.42288	1.58842
1.31	19.77	12.472	0.030542	0.43253	1.58515
1.32	19.132	12.08	0.032172	0.44207	1.58377
1.33	18.565	11.741	0.03378	0.45126	1.58121
1.34	18.03	11.427	0.035407	0.46038	1.57784
1.35	17.526	11.13	0.037051	0.46907	1.57466
1.36	17.049	10.85	0.038711	0.47796	1.57134
1.37	16.599	10.589	0.040387	0.48657	1.56757
1.38	16.171	10.337	0.042077	0.4949	1.56438
1.39	15.766	10.099	0.043781	0.50307	1.56114
1.4	15.381	9.872	0.045498	0.51107	1.55804
1.41	15.014	9.6559	0.047226	0.51901	1.5549
1.42	14.665	9.4458	0.048966	0.52638	1.55254
1.43	14.332	9.2497	0.050716	0.53398	1.54946
1.44	14.027	9.0817	0.052434	0.5417	1.54453
1.45	13.716	8.8958	0.054221	0.5488	1.54185
1.46	13.425	8.7243	0.055997	0.55589	1.53881
1.47	13.146	8.5601	0.057781	0.56283	1.53573
1.48	12.88	8.4061	0.059572	0.56937	1.53222
1.49	12.624	8.255	0.061369	0.57636	1.52925
1.5	12.366	8.0959	0.06313	0.58244	1.52744
1.51	12.129	7.9595	0.064916	0.58856	1.52384
1.52	11.902	7.8259	0.06673	0.5949	1.52085
1.53	11.684	7.6974	0.068548	0.60111	1.51792
1.54	11.474	7.5737	0.070371	0.60717	1.51498
1.55	11.271	7.4544	0.072197	0.61326	1.51199
1.56	11.076	7.3395	0.074027	0.6193	1.50909
1.57	10.887	7.2282	0.075859	0.62482	1.50618
1.58	10.705	7.1208	0.077694	0.63042	1.50334
1.59	10.529	7.0161	0.079531	0.63598	1.50069
1.6	10.358	6.9159	0.08137	0.64153	1.49771
1.61	10.194	6.8304	0.083211	0.64719	1.49245
1.62	10.034	6.7361	0.085052	0.65252	1.48959
1.63	9.8799	6.6448	0.086895	0.65766	1.48686
1.64	9.7326	6.5411	0.088768	0.66226	1.48791
1.65	9.5876	6.4557	0.090611	0.6671	1.48514
1.66	9.4476	6.3767	0.092387	0.67205	1.48158
1.67	9.3113	6.2963	0.09423	0.67718	1.47885
1.68	9.1962	6.2321	0.096061	0.68283	1.47562
1.69	9.0673	6.1558	0.0979	0.68742	1.47297
1.7	8.9422	6.0817	0.099739	0.6938	1.47035
1.71	8.8205	6.0096	0.10158	0.69776	1.46773
1.72	8.7022	5.9395	0.10341	0.70008	1.46514
1.73	8.587	5.8713	0.10525	0.70591	1.46254
1.74	8.4747	5.8048	0.10708	0.71017	1.45995
1.75	8.3653	5.7401	0.10892	0.71283	1.45734
1.76	8.2587	5.677	0.11075	0.71692	1.45476
1.77	8.162	5.6141	0.11262	0.72064	1.45384
1.78	8.0589	5.5346	0.11476	0.72517	1.45609
1.79	7.9609	5.4763	0.11659	0.72905	1.4537
1.8	7.8654	5.4196	0.11842	0.73287	1.45129
1.81	7.7638	5.3647	0.12022	0.7365	1.4472
1.82	7.6724	5.3108	0.12204	0.74016	1.44468
1.83	7.5833	5.2583	0.12385	0.7438	1.44216
1.84	7.486	5.2119	0.12537	0.7467	1.43633
1.85	7.4013	5.1708	0.12718	0.75053	1.43136
1.86	7.3184	5.1216	0.12897	0.75381	1.42893
1.87	7.2375	5.0735	0.13077	0.75719	1.42653
1.88	7.1546	5.0304	0.13251	0.76103	1.42227
1.89	7.0773	4.9843	0.13429	0.76433	1.41992
1.9	7.0016	4.9394	0.13608	0.76756	1.4175
1.91	6.9276	4.8953	0.13785	0.77065	1.41515
1.92	6.8552	4.8522	0.13963	0.77377	1.4128
1.93	6.7843	4.81	0.1414	0.77677	1.41046
1.94	6.7149	4.7687	0.14316	0.77982	1.40812
1.95	6.647	4.7283	0.14492	0.7828	1.40579
1.96	6.5805	4.6887	0.14668	0.78574	1.40348
1.97	6.5193	4.6371	0.14849	0.78796	1.4059
1.98	6.4559	4.6117	0.15017	0.79149	1.3999
1.99	6.3945	4.5677	0.15209	0.79266	1.39994
2	6.3333	4.531	0.15384	0.79526	1.39777
2.01	6.2733	4.4945	0.15559	0.79856	1.39577
2.02	6.2145	4.459	0.15733	0.80244	1.3937
2.03	6.1644	4.4204	0.1591	0.80428	1.39453
2.04	6.1113	4.3818	0.16096	0.80809	1.3947
2.05	6.0553	4.3507	0.16259	0.81013	1.3918
2.06	6.0008	4.3179	0.16431	0.81263	1.38975
2.07	5.9365	4.2989	0.16578	0.81528	1.38093
2.08	5.8888	4.2542	0.16783	0.81762	1.38423
2.09	5.8354	4.223	0.16952	0.81887	1.38181
2.1	5.7896	4.1956	0.17116	0.82242	1.37992
2.11	5.7365	4.1668	0.17271	0.82426	1.37672
2.12	5.6833	4.1381	0.17441	0.82668	1.37341
2.13	5.6295	4.108	0.17611	0.82893	1.37037
2.14	5.5983	4.0747	0.17799	0.83143	1.37392
2.15	5.5448	4.0489	0.17959	0.83389	1.36946
2.16	5.5032	4.022	0.18133	0.83574	1.36827
2.17	5.4543	3.9977	0.18279	0.83759	1.36436
2.18	5.42	3.9709	0.1844	0.83977	1.36493
2.19	5.3785	3.9439	0.18612	0.84172	1.36375
2.2	5.3201	3.9222	0.18762	0.84293	1.35641
2.21	5.2771	3.895	0.18936	0.84498	1.35484
2.22	5.2362	3.8704	0.19098	0.84694	1.35288
2.23	5.1954	3.8462	0.1926	0.84966	1.35079
2.24	5.1546	3.8243	0.1941	0.85154	1.34785
2.25	5.1119	3.7996	0.19574	0.85339	1.34538
2.26	5.0916	3.7769	0.19734	0.85552	1.34809
2.27	5.0535	3.7539	0.19896	0.85729	1.3462
2.28	5.0158	3.7298	0.20058	0.85904	1.34479
2.29	4.9803	3.7065	0.20227	0.86067	1.34367
2.3	4.9434	3.6866	0.20388	0.86259	1.34091
2.31	4.9067	3.6648	0.20547	0.86435	1.33887
2.32	4.8707	3.6399	0.20705	0.86585	1.33814
2.33	4.835	3.619	0.20863	0.86753	1.336
2.34	4.7905	3.6098	0.20968	0.86902	1.32708
2.35	4.7568	3.5894	0.21123	0.87065	1.32524
2.36	4.7237	3.5693	0.21278	0.87237	1.32342
2.37	4.6912	3.5495	0.21431	0.87394	1.32165
2.38	4.6591	3.5298	0.21585	0.87551	1.31993
2.39	4.631	3.5045	0.21766	0.87701	1.32144
2.4	4.5978	3.4838	0.21928	0.87854	1.31977
2.41	4.5661	3.4659	0.22082	0.87994	1.31744
2.42	4.5353	3.4475	0.22234	0.88148	1.31553
2.43	4.5048	3.4294	0.22386	0.88296	1.31358
2.44	4.4748	3.4115	0.22537	0.88449	1.31168
2.45	4.4451	3.3946	0.22688	0.88597	1.30946
2.46	4.4158	3.3771	0.22838	0.88741	1.30757
2.47	4.387	3.3591	0.22988	0.88794	1.306
2.48	4.3585	3.3422	0.23137	0.89005	1.30408
2.49	4.3309	3.3257	0.23283	0.89138	1.30225
2.5	4.3032	3.3091	0.23431	0.8927	1.30041
2.51	4.2759	3.2929	0.23578	0.894	1.29852
2.52	4.2488	3.2768	0.23725	0.89529	1.29663
2.53	4.2219	3.2611	0.2387	0.89655	1.29462
2.54	4.1953	3.2456	0.24015	0.8978	1.29261
2.55	4.1691	3.2302	0.24159	0.89903	1.29066
2.56	4.1432	3.2151	0.24302	0.90024	1.28867
2.57	4.1175	3.2002	0.24445	0.90144	1.28664
2.58	4.0922	3.1855	0.24588	0.90233	1.28463
2.59	4.0672	3.1709	0.2473	0.9038	1.28266
2.6	4.0425	3.1566	0.24871	0.90495	1.28065
2.61	4.018	3.1424	0.25012	0.90608	1.27864
2.62	3.9938	3.1285	0.25152	0.90709	1.27659
2.63	3.97	3.1146	0.25291	0.9083	1.27464
2.64	3.9632	3.1008	0.25431	0.9094	1.27812
2.65	3.9406	3.0872	0.25571	0.91047	1.27643
2.66	3.9088	3.0764	0.25692	0.91124	1.27058
2.67	3.8887	3.0647	0.25806	0.91229	1.26887
2.68	3.8668	3.0515	0.25944	0.91331	1.26718
2.69	3.8451	3.0386	0.26081	0.91434	1.26542
2.7	3.8238	3.0257	0.26218	0.91535	1.26377
2.71	3.8078	3.0161	0.26335	0.91623	1.26249
2.72	3.7869	3.0035	0.2647	0.91722	1.26083
2.73	3.7661	2.991	0.26605	0.91818	1.25914
2.74	3.7457	2.9786	0.2674	0.91914	1.25754
2.75	3.7254	2.9664	0.26874	0.92008	1.25587
2.76	3.7054	2.9543	0.27007	0.92101	1.25424
2.77	3.6855	2.9423	0.2714	0.92194	1.25259
2.78	3.6659	2.9305	0.27273	0.92491	1.25095
2.79	3.6466	2.9216	0.27405	0.92399	1.24815
2.8	3.6229	2.9044	0.27555	0.92475	1.24738
2.81	3.604	2.893	0.27686	0.92562	1.24577
2.82	3.5853	2.8817	0.27816	0.92648	1.24416
2.83	3.5668	2.8705	0.27947	0.92733	1.24257
2.84	3.5532	2.8622	0.28058	0.92808	1.24142
2.85	3.5349	2.8513	0.28187	0.92891	1.23975
2.86	3.517	2.8404	0.28316	0.92973	1.23821
2.87	3.4992	2.8296	0.28444	0.93054	1.23664
2.88	3.4816	2.819	0.28572	0.93134	1.23505
2.89	3.4642	2.8085	0.28699	0.93213	1.23347
2.9	3.447	2.8007	0.28826	0.93312	1.23076
2.91	3.43	2.7904	0.28953	0.93388	1.22921
2.92	3.413	2.7802	0.29079	0.93447	1.22761
2.93	3.3963	2.7701	0.29204	0.93539	1.22606
2.94	3.3798	2.7601	0.29329	0.93613	1.22452
2.95	3.3635	2.7502	0.29453	0.93686	1.223
2.96	3.3472	2.7403	0.29578	0.93758	1.22147
2.97	3.3312	2.7307	0.29701	0.93829	1.21991
2.98	3.3154	2.721	0.29824	0.939	1.21845
2.99	3.2996	2.7114	0.29947	0.93969	1.21694
3	3.284	2.702	0.30069	0.94037	1.2154
3.01	3.2686	2.6927	0.30191	0.94105	1.21387
3.02	3.2534	2.6834	0.30312	0.94173	1.21242
3.03	3.2382	2.6742	0.30433	0.94239	1.2109
3.04	3.2232	2.6651	0.30554	0.94304	1.20941
3.05	3.2084	2.6561	0.30674	0.94369	1.20794
3.06	3.1937	2.6472	0.30793	0.94432	1.20644
3.07	3.1791	2.6384	0.30913	0.94495	1.20493
3.08	3.1647	2.628	0.31031	0.94544	1.20422
3.09	3.1504	2.6193	0.3115	0.94606	1.20276
3.1	3.1363	2.6107	0.31268	0.94666	1.20133
3.11	3.1222	2.6023	0.31385	0.94726	1.19978
3.12	3.1084	2.5939	0.31502	0.94784	1.19835
3.13	3.0945	2.5855	0.31618	0.94842	1.19687
3.14	3.0809	2.5772	0.31735	0.949	1.19544
3.15	3.0673	2.5689	0.3185	0.94957	1.19401
3.16	3.054	2.5608	0.31966	0.95013	1.1926
3.17	3.0407	2.5528	0.32081	0.95069	1.19112
3.18	3.024	2.5483	0.32168	0.95141	1.18667
3.19	3.0111	2.54	0.32282	0.95185	1.18547
3.2	2.9982	2.5321	0.32396	0.95239	1.18408
3.21	2.9855	2.5244	0.32509	0.95292	1.18266
3.22	2.9729	2.5166	0.32622	0.95344	1.18132
3.23	2.9605	2.509	0.32735	0.95396	1.17995
3.24	2.9481	2.5015	0.32847	0.95447	1.17853
3.25	2.9358	2.494	0.32958	0.95498	1.17715
3.26	2.9236	2.4864	0.3307	0.95548	1.17584
3.27	2.9115	2.4792	0.33181	0.95597	1.17437
3.28	2.8996	2.4718	0.33291	0.95646	1.17307
3.29	2.8877	2.4645	0.33401	0.95694	1.17172
3.3	2.876	2.4573	0.33511	0.95742	1.17039
3.31	2.8643	2.4502	0.33621	0.95789	1.16901
3.32	2.8527	2.4431	0.3373	0.95837	1.16766
3.33	2.8413	2.4361	0.33838	0.95883	1.16633
3.34	2.8307	2.4236	0.33985	0.95903	1.16797
3.35	2.8195	2.4167	0.34093	0.95956	1.16667
3.36	2.8083	2.4098	0.34201	0.96007	1.16537
3.37	2.7973	2.4031	0.34308	0.96051	1.16404
3.38	2.7862	2.3964	0.34414	0.96094	1.16266
3.39	2.7753	2.3897	0.34521	0.96137	1.16136
3.4	2.7645	2.3831	0.34627	0.96183	1.16004
3.41	2.7539	2.3766	0.34732	0.96145	1.15876
3.42	2.7432	2.3701	0.34837	0.96198	1.15742
3.43	2.7318	2.37	0.34892	0.96324	1.15266
3.44	2.7214	2.3636	0.34995	0.96364	1.15138
3.45	2.711	2.3573	0.35099	0.96404	1.15004
3.46	2.7009	2.351	0.35202	0.96444	1.14883
3.47	2.6907	2.3447	0.35305	0.96482	1.14757
3.48	2.6807	2.3386	0.35407	0.96521	1.14628
3.49	2.6706	2.3324	0.35509	0.96559	1.145
3.5	2.6607	2.3263	0.35611	0.96596	1.14375
3.51	2.6509	2.3202	0.35713	0.96633	1.14253
3.52	2.6412	2.3143	0.35814	0.9667	1.14125
3.53	2.6316	2.3082	0.35914	0.96707	1.14011
3.54	2.622	2.3019	0.36015	0.96736	1.13906
3.55	2.6126	2.2965	0.36115	0.96786	1.13764
3.56	2.6032	2.2907	0.36214	0.96821	1.13642
3.57	2.5939	2.2849	0.36314	0.96849	1.13524
3.58	2.5847	2.2792	0.36413	0.96884	1.13404
3.59	2.5755	2.2735	0.36512	0.96918	1.13283
3.6	2.5664	2.2679	0.3661	0.96951	1.13162
3.61	2.5574	2.2622	0.36709	0.96948	1.13049
3.62	2.5484	2.2566	0.36807	0.9692	1.12931
3.63	2.5381	2.2514	0.369	0.9705	1.12734
3.64	2.5293	2.2458	0.36998	0.96912	1.12624
3.65	2.5205	2.2404	0.37094	0.97113	1.12502
3.66	2.5119	2.235	0.37191	0.97169	1.12389
3.67	2.5034	2.2296	0.37287	0.97175	1.1228
3.68	2.4949	2.2243	0.37384	0.97205	1.12166
3.69	2.4871	2.2174	0.37507	0.97291	1.12163
3.7	2.4784	2.2122	0.37602	0.97321	1.12033
3.71	2.4699	2.2072	0.37697	0.97292	1.11902
3.72	2.4614	2.2019	0.37791	0.9728	1.11785
3.73	2.4549	2.1964	0.37891	0.97361	1.11769
3.74	2.4466	2.1913	0.37986	0.97389	1.11651
3.75	2.4384	2.1862	0.38079	0.97417	1.11536
3.76	2.4303	2.1811	0.38173	0.97437	1.11425
3.77	2.4222	2.1762	0.38266	0.97465	1.11304
3.78	2.4142	2.1712	0.38359	0.97492	1.11192
3.79	2.4062	2.1662	0.38452	0.97521	1.11079
3.8	2.3983	2.1612	0.38544	0.97545	1.10971
3.81	2.3904	2.1563	0.38636	0.97571	1.10857
3.82	2.3828	2.1515	0.38728	0.97597	1.10751
3.83	2.3738	2.146	0.38818	0.97608	1.10615
3.84	2.3657	2.1413	0.38909	0.97635	1.1048
3.85	2.3568	2.1365	0.39	0.97677	1.10311
3.86	2.3483	2.1317	0.39091	0.9771	1.10161
3.87	2.3407	2.1273	0.39181	0.97715	1.10031
3.88	2.3331	2.1227	0.39271	0.97737	1.09912
3.89	2.3256	2.1181	0.39361	0.97761	1.09797
3.9	2.318	2.1134	0.3945	0.97785	1.09681
3.91	2.3106	2.1088	0.39539	0.97809	1.09569
3.92	2.3032	2.1043	0.39628	0.97832	1.09452
3.93	2.2958	2.0998	0.39717	0.97865	1.09334
3.94	2.2886	2.0953	0.39805	0.97888	1.09225
3.95	2.2813	2.0909	0.39893	0.9791	1.09106
3.96	2.2743	2.0874	0.39981	0.98179	1.08954
3.97	2.2671	2.0827	0.40068	0.97877	1.08854
3.98	2.2601	2.0783	0.40155	0.97975	1.08748
3.99	2.253	2.0738	0.40242	0.97992	1.08641
4	2.246	2.0694	0.40328	0.98038	1.08534
4.01	2.2391	2.065	0.40415	0.98015	1.08431
4.02	2.2321	2.0607	0.40501	0.98084	1.08318
4.03	2.2253	2.0565	0.40586	0.98082	1.08208
4.04	2.2184	2.0523	0.40672	0.98101	1.08093
4.05	2.2116	2.0481	0.40757	0.98121	1.07983
4.06	2.2049	2.0438	0.40842	0.98143	1.07882
4.07	2.1983	2.0396	0.40926	0.98163	1.07781
4.08	2.1915	2.0355	0.41011	0.98152	1.07664
4.09	2.185	2.0315	0.41095	0.98201	1.07556
4.1	2.1784	2.0275	0.41179	0.9822	1.07443
4.11	2.1718	2.0233	0.41262	0.98237	1.07339
4.12	2.1653	2.0193	0.41345	0.98256	1.0723
4.13	2.1589	2.0153	0.41428	0.98274	1.07125
4.14	2.1525	2.0114	0.41511	0.98292	1.07015
4.15	2.1461	2.0075	0.41594	0.9831	1.06904
4.16	2.1399	2.0036	0.41676	0.98328	1.06803
4.17	2.1336	1.9998	0.41758	0.98345	1.06691
4.18	2.1273	1.9959	0.4184	0.98363	1.06583
4.19	2.1211	1.9921	0.41921	0.9838	1.06476
4.2	2.1149	1.9882	0.42002	0.98369	1.06373
4.21	2.1089	1.9844	0.42083	0.98373	1.06274
4.22	2.1028	1.9805	0.42164	0.98396	1.06175
4.23	2.0967	1.9768	0.42244	0.98446	1.06065
4.24	2.0906	1.9731	0.42324	0.98463	1.05955
4.25	2.0847	1.9694	0.42404	0.9848	1.05855
4.26	2.0788	1.9657	0.42484	0.98494	1.05754
4.27	2.0726	1.9625	0.42563	0.98509	1.0561
4.28	2.0666	1.9588	0.42642	0.98524	1.05503
4.29	2.0609	1.9551	0.42721	0.98538	1.05411
4.3	2.055	1.9515	0.428	0.98554	1.05304
4.31	2.0492	1.9479	0.42878	0.98569	1.052
4.32	2.0435	1.9443	0.42957	0.98584	1.05102
4.33	2.0378	1.9404	0.43034	0.98597	1.0502
4.34	2.0321	1.9369	0.43112	0.98607	1.04915
4.35	2.0265	1.9334	0.4319	0.98621	1.04815
4.36	2.0237	1.9269	0.43328	0.98644	1.05024
4.37	2.0182	1.9234	0.43405	0.98661	1.04929
4.38	2.0126	1.92	0.43482	0.98674	1.04823
4.39	2.0071	1.9166	0.43559	0.98652	1.04722
4.4	2.0017	1.9132	0.43635	0.98666	1.04626
4.41	1.9962	1.9098	0.43711	0.98681	1.04524
4.42	1.9909	1.9065	0.43787	0.98696	1.04427
4.43	1.9854	1.9032	0.43863	0.9871	1.04319
4.44	1.9819	1.9003	0.43909	0.98749	1.04294
4.45	1.9767	1.897	0.43985	0.98762	1.04201
4.46	1.9715	1.8938	0.4406	0.98775	1.04103
4.47	1.9663	1.8905	0.44135	0.98788	1.0401
4.48	1.9612	1.8873	0.4421	0.988	1.03916
4.49	1.956	1.884	0.44285	0.98812	1.03822
4.5	1.9505	1.8808	0.44359	0.98822	1.03706
4.51	1.9445	1.8776	0.44433	0.98835	1.03563
4.52	1.9385	1.8744	0.44507	0.98847	1.0342
4.53	1.933	1.8713	0.4458	0.98858	1.03297
4.54	1.9279	1.8682	0.44654	0.98865	1.03196
4.55	1.923	1.8651	0.44727	0.98881	1.03104
4.56	1.9179	1.8619	0.448	0.98892	1.03008
4.57	1.913	1.8589	0.44872	0.98904	1.0291
4.58	1.908	1.8559	0.44945	0.98915	1.02807
4.59	1.9032	1.8528	0.45017	0.98928	1.0272
4.6	1.8983	1.8498	0.45089	0.98938	1.02622
4.61	1.8934	1.8468	0.45161	0.98949	1.02523
4.62	1.8886	1.8437	0.45232	0.9896	1.02435
4.63	1.8837	1.8407	0.45304	0.98973	1.02336
4.64	1.879	1.8378	0.45375	0.98977	1.02242
4.65	1.8743	1.8349	0.45446	0.98985	1.02147
4.66	1.8695	1.832	0.45517	0.99003	1.02047
4.67	1.8648	1.829	0.45587	0.99013	1.01957
4.68	1.8601	1.8261	0.45658	0.99023	1.01862
4.69	1.8555	1.8232	0.45728	0.99033	1.01772
4.7	1.8509	1.8203	0.45798	0.99043	1.01681
4.71	1.8463	1.8174	0.45868	0.99057	1.0159
4.72	1.8417	1.8146	0.45937	0.99067	1.01493
4.73	1.8371	1.8118	0.46006	0.99077	1.01396
4.74	1.8326	1.809	0.46076	0.99081	1.01305
4.75	1.8281	1.8062	0.46145	0.9909	1.01212
4.76	1.8236	1.8034	0.46213	0.991	1.0112
4.77	1.8191	1.8006	0.46282	0.9911	1.01027
4.78	1.8148	1.7978	0.4635	0.99119	1.00946
4.79	1.8104	1.795	0.46419	0.99127	1.00858
4.8	1.8059	1.7923	0.46487	0.99137	1.00759
4.81	1.8016	1.7896	0.46554	0.99146	1.00671
4.82	1.7972	1.7869	0.46622	0.99153	1.00576
4.83	1.7904	1.7816	0.46745	0.99166	1.00494
4.84	1.7862	1.7789	0.46812	0.99174	1.0041
4.85	1.7776	1.7725	0.46969	0.99191	1.00288
4.86	1.7734	1.77	0.47035	0.99199	1.00192
4.87	1.7692	1.7673	0.47101	0.99207	1.00108
4.88	1.765	1.7647	0.47167	0.99215	1.00017
4.89	1.7638	1.757	0.47379	0.99232	1.00387
4.9	1.7597	1.7543	0.47445	0.99231	1.00308
4.91	1.7555	1.7518	0.47511	0.99246	1.00211
4.92	1.7513	1.7492	0.47576	0.99246	1.0012
4.93	1.7472	1.7468	0.47642	0.99254	1.00023
4.94	1.7431	1.7442	0.47707	0.99254	0.999369
4.95	1.739	1.7417	0.47772	0.99277	0.99845
4.96	1.735	1.7387	0.47837	0.99281	0.997872
4.97	1.7309	1.7363	0.47902	0.99288	0.99689
4.98	1.727	1.7338	0.47966	0.99295	0.996078
4.99	1.7229	1.7313	0.48031	0.99302	0.995148
5	1.7189	1.7289	0.48095	0.99309	0.994216
